# The potential for digital patient symptom recording through symptom assessment applications to optimize patient flow and reduce waiting times in Urgent Care Centers: a simulation study

**DOI:** 10.1101/2020.06.19.20135590

**Authors:** Maryam Montazeri, Jan Multmeier, Claire Novorol, Shubhanan Upadhyay, Paul Wicks, Stephen Gilbert

## Abstract

**Background:** Overcrowding can negatively affect the performance of the health care facilities not only for patients in terms of delayed care delivery and increased health risk, but also for health care workers in terms of increased burden and stress. Sometimes overcrowding is a result duplicate activity such as history taking and recording of patients’ symptoms. In this case, using a digital symptom assessment application can prevent duplication of such activities and may decrease the crowding in health care facilities.

**Objective:** We sought to understand the effect of a digital symptom assessment app that facilitates the taking of patient clinical history to optimize patient flow. We hypothesized that waiting times and crowding in an urgent care center could be reduced through the introduction of a digital history taking tool, and that this would be more efficient than simply adding more staff.

**Methods:** A discrete event approach was used to simulate patient flow in an urgent care center during a hypothetical 4-hour time window. The baseline case simulated a small center with 2 triage nurses, 2 doctors, 1 treatment/examination nurse and 1 discharge administrator in service. In addition to the base case, the center is simulated in 32 scenarios either with different number of staff or different assumption on time saved by the app. Target outcomes included average queue length, waiting time, idle time and utilization of staff

**Results:** Discrete event simulation found that a few minutes saved by a digital history taking app during triage could significantly increase efficiency. An estimated time-saving per patient of 2.5 minutes decreased average patient wait for triage by 26.17%; a 5 minutes time-saving would lead to a 54.88% reduction. Alternatively, adding an additional triage nurse was less efficient, as the additional staff were only required at the busiest times. While reduction in waiting time for triage was similar (approximately 50%) for either approach, adding a triage nurse reduced the median nurse utilization from 97% to 41%, while adding the tool resulted in median nurse utilization of 88%.

**Conclusions:** Digital history taking could result in substantial reduction in patient waiting time for triage nurses, which is associated with reduced patient anxiety, staff anxiety and improved patient care. Patient history taking could be carried out in waiting room (via a check-in kiosk or portable tablet computer) or out at home. This simulation has the potential to impact service provision and approaches to digitalization at scale.
