## Supplementary Tables for "The potential for digital patient symptom recording through symptom assessment applications to optimize patient flow and reduce waiting times in Urgent Care Centers: a simulation study"

### Sheet: supplementary table 1
Supplementary Table 1 : triage nurses' and doctors's queue sizes
Scenario	Triage Queue sizemean	Triage Queue size-95%CI	Doctor queue size-mean	Doctor Queue size_95%CI	legends for rows: Dr-1.5, nurse-2.5 means base consultation time - time saving by app - base triage time - time saved by app
Base	8.47	8,44- 8,49	5.44	5,42-5,46
Base+ nurse	3.4	3,37 -3,39	9.53	9,51- 9,56
Base +nurse +Doctor	3.47	3,46 -3,48	5.57	5,55- 5,58
Dr-1,5 Nurse-2,5	6.29	6,27 -6,31	6.82	6,80-6,84
Dr-1,5 Nurse-3	5.8	5,78 -5,82	7.26	7,23- 7,28
Dr-1,5 Nurse-3,5	5.34	5,32- 5,35	7.77	7,74- 7,79
Dr-1,5 Nurse-4	4.86	4,84- 4,88	8.19	8,17-8,22
Dr-1,5 Nurse-4,5	4.32	4,31- 4,34	8.6	8,67-8,72
Dr-1,5 Nurse-5	3.77	3,76- 3,79	9.2	9,18-9,23
Dr-2 Nurse-2,5	6.39	6,37-6,41	6.64	6,62-6,66
Dr-2 Nurse-3	5.83	5,82- 5,85	7.09	7,07 -7,11
Dr-2 Nurse-3,5	5.33	5,32-5,35	7.48	7,45-7,50
Dr-2 Nurse-4	4.82	4,81 -4,84	7.97	7,94- 7,99
Dr-2 Nurse-4,5	4.36	4,34- 4,37	8.42	8,39- 8,44
Dr-2 Nurse-5	3.83	3,82- 3,84	8.91	8,88- 8,93
Dr-2,5 Nurse-2,5	6.2	6,18- 6,22	6.41	6,39- 6,43
Dr-2,5 Nurse-3	5.81	5,79- 5,83	6.86	6,84-6,88
Dr-2,5 Nurse-3,5	5.27	5,25- 5,29	7.26	7,23- 7,28
Dr-2,5 Nurse-4	4.86	4,84- 4,87	7.7	7,68- 7,72
Dr-2,5 Nurse-4,5	4.36	4,35- 4,38	8.25	8,23- 8,27
Dr-2,5 Nurse-5	3.88	3,87- 3,89	8.78	8,75-8,80
Dr-3 Nurse-2,5	6.27	6,25- 6,28	6.21	6,19- 6,23
Dr-3 Nurse-3	5.87	5,85- 5,88	6.55	6,53- 6,57
Dr-3 Nurse-3,5	5.37	5,35- 5,39	7.01	6,99- 7,03
Dr-3 Nurse-4	4.79	4,77- 4,80	7.47	7,44- 7,49
Dr-3 Nurse-4,5	4.33	4,30-4,36	7.92	7,90- 7,95
Dr-3 Nurse-5	3.79	3,77-3,80	8.44	8,42- 8,46
Dr-3,5 Nurse-2,5	6.3	6,28- 6,32	6	5,98- 6,01
Dr-3,5 Nurse-3	5.85	5,84-5,87	6.38	6,36- 6,40
Dr-3,5 Nurse-3,5	5.36	5,35- 5,38	6.76	6,74- 6,78
Dr-3,5 Nurse-4	4.82	4,80-4,83	7.22	7,20- 7,24
Dr-3,5 Nurse-4,5	4.38	4,37- 4,40	7.75	7,73- 7,77
Dr-3,5 Nurse-5	3.84	3,82- 3,85	8.2	8,17- 8,22

### Sheet: supplementary table 2
Supplementary Table 2 : triage nurses' and doctors's idle time
scenario	Triage nurses Idle time_mean	Triage nurses idle time_95%CI	Dr_IDLE_mean	Dr_IDLE_CI	legends for rows: Dr-1.5, nurse-2.5 means base consultation time - time saving by app - base triage time - time saved by app
Base	13.99	13,50-14,50	24.1	23,40-24,80
Base+ nurse	61.04	59,86-62,22	13.43	13,00-13,86
Base+nurse +Doctor	59.78	58,63-60,94	40.34	39,55-41,13
Dr-1,5 Nurse-2,5	22.74	22,05-23,43	19.32	18,72-19,92
Dr-1,5 Nurse-3	25.99	25,25-26,73	18.11	17,57-18,65
Dr-1,5 Nurse-3,5	28.67	27,85-29,50	17.12	16,58-17,66
Dr-1,5 Nurse-4	32.089	31,26-32,91	15.98	15,48-16,48
Dr-1,5 Nurse-4,5	37.09	36,21-37,9	14.62	14,14-15,10
Dr-1,5 Nurse-5	42.23	41,30-43,17	13.85	13,41-14,29
Dr-2 Nurse-2,5	22.57	21,91-23,22	20.72	20,14- 21,31
Dr-2 Nurse-3	25.34	24,60-26,08	19.43	18,84-20,02
Dr-2 Nurse-3,5	28.8	28,02-29,57	18.15	17,60- 18,69
Dr-2 Nurse-4	32.51	31,69-33,33	16.85	16,32- 17,37
Dr-2 Nurse-4,5	36.78	35,87- 37,69	15.65	15,18 -16,13
Dr-2 Nurse-5	42.44	41,51- 43,38	14.64	14,19- 15,08
Dr-2,5 Nurse-2,5	23.02	22,35- 23,69	21.65	21,05- 22,25
Dr-2,5 Nurse-3	25.41	24,69- 26,1	19.95	19,39- 20,5
Dr-2,5 Nurse-3,5	29.55	28,76- 30,34	18.5	17,96- 19,04
Dr-2,5 Nurse-4	32.75	31,90- 33,59	17.52	17,00- 18,04
Dr-2,5 Nurse-4,5	36.73	35,82- 37,64	15.99	15,51- 16,48
Dr-2,5 Nurse-5	40.98	40,08- 41,87	15.2	14,75- 15,66
Dr-3 Nurse-2,5	23.03	22,32- 23,74	22.42	21,77- 23,06
Dr-3 Nurse-3	25.12	24,37- 25,87	21.04	20,45- 21,63
Dr-3 Nurse-3,5	28.77	28,03- 29,51	19.81	19,26- 20,37
Dr-3 Nurse-4	32.84	31,99- 33,68	18.54	17,99- 19,09
Dr-3 Nurse-4,5	37.73	36,84- 38,62	17.36	16,84- 17,87
Dr-3 Nurse-5	42.63	41,77- 43,48	15.89	15,39- 16,38
Dr-3,5 Nurse-2,5	22.6	21,92- 23,28	23.39	22,74- 24,04
Dr-3,5 Nurse-3	24.94	24,22- 25,65	22.16	21,53- 22,79
Dr-3,5 Nurse-3,5	28.05	27,26- 28,84	20.92	20,32- 21,51
Dr-3,5 Nurse-4	32.73	31,88- 33,57	19.45	18,88- 20,0
Dr-3,5 Nurse-4,5	36.88	35,99- 37,78	17.91	17,40- 18,41
Dr-3,5 Nurse-5	41.73	40,80- 42,66	17.04	16,54- 17,53

### Sheet: supplementary table 3
Suppelementary Table 3 : utilization of triage nurses and doctors in %												%	100
Scenario							Triage nurses' utilization _25% quartile	Triage nurses' utilization -median	Triage nurses' utilization _75% quartile	doctors' utilization _25% quartile	doctors' utilization _median	doctors' utilization _75% quartile		legends for rows:
Base	0.928	0.969	0.989	0.869	0.933	0.971	92.8	96.9	98.9	86.9	93.3	97.1		Dr-1.5, nurse-2.5 means base consultation time - time saving by app - base triage time - time saved by app
Base+ nurse	0.249	0.405	0.629	0.923	0.961	0.983	24.9	40.5	62.9	92.3	96.1	98.3
Base +nurse +Doctor	0.313	0.473	0.662	0.848	0.902	0.945	31.3	47.3	66.2	84.8	90.2	94.5
Dr-1,5 Nurse-2,5	0.884	0.944	0.982	0.895	0.944	0.976	88.4	94.4	98.2	89.5	94.4	97.6
Dr-1,5 Nurse-3	0.868	0.936	0.978	0.9	0.948	0.978	86.8	93.6	97.8	90	94.8	97.8
Dr-1,5 Nurse-3,5	0.853	0.927	0.974	0.905	0.951	0.979	85.3	92.7	97.4	90.5	95.1	97.9
Dr-1,5 Nurse-4	0.837	0.914	0.968	0.91	0.954	0.98	83.7	91.4	96.8	91	95.4	98
Dr-1,5 Nurse-4,5	0.814	0.898	0.96	0.917	0.958	0.982	81.4	89.8	96	91.7	95.8	98.2
Dr-1,5 Nurse-5	0.789	0.876	0.944	0.921	0.959	0.982	78.9	87.6	94.4	92.1	95.9	98.2
Dr-2 Nurse-2,5	0.882	0.946	0.982	0.89	0.941	0.975	88.2	94.6	98.2	89	94.1	97.5
Dr-2 Nurse-3	0.87	0.937	0.978	0.893	0.945	0.976	87	93.7	97.8	89.3	94.5	97.6
Dr-2 Nurse-3,5	0.854	0.926	0.973	0.9	0.947	0.978	85.4	92.6	97.3	90	94.7	97.8
Dr-2 Nurse-4	0.835	0.914	0.968	0.907	0.952	0.979	83.5	91.4	96.8	90.7	95.2	97.9
Dr-2 Nurse-4,5	0.812	0.896	0.96	0.912	0.954	0.981	81.2	89.6	96	91.2	95.4	98.1
Dr-2 Nurse-5	0.791	0.874	0.948	0.917	0.958	0.982	79.1	87.4	94.8	91.7	95.8	98.2
Dr-2,5 Nurse-2,5	0.882	0.944	0.981	0.884	0.937	0.971	88.2	94.4	98.1	88.4	93.7	97.1
Dr-2,5 Nurse-3	0.869	0.936	0.979	0.891	0.942	0.975	86.9	93.6	97.9	89.1	94.2	97.5
Dr-2,5 Nurse-3,5	0.85	0.923	0.974	0.899	0.948	0.977	85	92.3	97.4	89.9	94.8	97.7
Dr-2,5 Nurse-4	0.833	0.913	0.966	0.904	0.949	0.978	83.3	91.3	96.6	90.4	94.9	97.8
Dr-2,5 Nurse-4,5	0.814	0.9	0.96	0.912	0.954	0.98	81.4	90	96	91.2	95.4	98
Dr-2,5 Nurse-5	0.794	0.881	0.949	0.914	0.955	0.981	79.4	88.1	94.9	91.4	95.5	98.1
Dr-3 Nurse-2,5	0.885	0.945	0.98	0.878	0.935	0.971	88.5	94.5	98	87.8	93.5	97.1
Dr-3 Nurse-3	0.872	0.939	0.979	0.886	0.938	0.972	87.2	93.9	97.9	88.6	93.8	97.2
Dr-3 Nurse-3,5	0.853	0.927	0.974	0.894	0.942	0.976	85.3	92.7	97.4	89.4	94.2	97.6
Dr-3 Nurse-4	0.833	0.913	0.966	0.899	0.947	0.977	83.3	91.3	96.6	89.9	94.7	97.7
Dr-3 Nurse-4,5	0.811	0.896	0.957	0.905	0.951	0.979	81.1	89.6	95.7	90.5	95.1	97.9
Dr-3 Nurse-5	0.787	0.877	0.947	0.912	0.954	0.98	78.7	87.7	94.7	91.2	95.4	98
Dr-3,5 Nurse-2,5	0.885	0.945	0.982	0.874	0.933	0.971	88.5	94.5	98.2	87.4	93.3	97.1
Dr-3,5 Nurse-3	0.871	0.939	0.979	0.881	0.936	0.972	87.1	93.9	97.9	88.1	93.6	97.2
Dr-3,5 Nurse-3,5	0.856	0.929	0.975	0.889	0.94	0.974	85.6	92.9	97.5	88.9	94	97.4
Dr-3,5 Nurse-4	0.833	0.912	0.967	0.895	0.945	0.977	83.3	91.2	96.7	89.5	94.5	97.7
Dr-3,5 Nurse-4,5	0.813	0.899	0.959	0.902	0.949	0.978	81.3	89.9	95.9	90.2	94.9	97.8
Dr-3,5 Nurse-5	0.791	0.88	0.947	0.905	0.951	0.979	79.1	88	94.7	90.5	95.1	97.9

### Sheet: supplementary table  4
supplementary table 4: waiting time for the nurses in minute					legends for rows:
Scenario	Waiting time for triage nurse mean	Waiting time for triage nurse 95%CI			Dr-1.5, nurse-2.5 means base consultation time - time saving by app - base triage time - time saved by app
Base	34.05	33,90- 34,21
Base+ nurse	13.2	13,13- 13,28
Base +nurse +Doctor	13.54	13,46- 13,62
Dr-1,5 Nurse-2,5	25.44	25,32- 25,56
Dr-1,5 Nurse-3	23.48	23,37- 23,59
Dr-1,5 Nurse-3,5	21.88	21,77- 21,98
Dr-1,5 Nurse-4	19.88	19,79- 19,98
Dr-1,5 Nurse-4,5	17.59	17,50- 17,68
Dr-1,5 Nurse-5	15.35	15,27- 15,43
Dr-2 Nurse-2,5	25.95	25,83- 26,07
Dr-2 Nurse-3	23.7	23,59-23,80
Dr-2 Nurse-3,5	21.67	21,56-21,78
Dr-2 Nurse-4	19.6	19,51- 19,70
Dr-2 Nurse-4,5	17.71	17,62- 17,80
Dr-2 Nurse-5	15.55	15,46- 15,63
Dr-2,5 Nurse-2,5	25.14	25,02- 25,26
Dr-2,5 Nurse-3	23.57	23,45- 23,6
Dr-2,5 Nurse-3,5	21.39	21,28- 21,49
Dr-2,5 Nurse-4	19.6	19,50-19,70
Dr-2,5 Nurse-4,5	17.85	17,76- 17,93
Dr-2,5 Nurse-5	15.73	15,61- 15,96
Dr-3 Nurse-2,5	25.42	25,30- 25,54
Dr-3 Nurse-3	23.82	23,70- 23,93
Dr-3 Nurse-3,5	21.82	21,71- 21,92
Dr-3 Nurse-4	19.47	19,38- 19,57
Dr-3 Nurse-4,5	17.57	17,48- 17,66
Dr-3 Nurse-5	15.41	15,33- 15,49
Dr-3,5 Nurse-2,5	25.53	25,48- 25,57
Dr-3,5 Nurse-3	23.85	23,74- 23,96
Dr-3,5 Nurse-3,5	21.91	21,81- 22,0
Dr-3,5 Nurse-4	19.47	19,37- 19,57
Dr-3,5 Nurse-4,5	17.85	17,76- 17,94
Dr-3,5 Nurse-5	15.5	15,48- 15,64
